# Harnessing ChatGPT and GPT-4 for Evaluating the Rheumatology Questions of the Spanish Access Exam to Specialized Medical Training

**DOI:** 10.1101/2023.07.21.23292821

**Authors:** Alfredo Madrid-García, Zulema Rosales-Rosado, Dalifer Freites-Nuñez, Inés Pérez-Sancristobal, Esperanza Pato-Cour, Chamaida Plasencia-Rodríguez, Luis Cabeza-Osorio, Leticia León-Mateos, Lydia Abasolo-Alcázar, Benjamín Fernández-Gutiérrez, Luis Rodríguez-Rodríguez

**Affiliations:** Grupo de Patología Musculoesquelética. Hospital Clínico San Carlos. Instituto de Investigación Sanitaria San Carlos (IdISSC), Prof. Martin Lagos s/n, Madrid, 28040, Spain; Medicina Interna. Hospital Universitario del Henares, Avenida de Marie Curie, 0, 28822, Coslada, Madrid, Madrid, 28822, Spain; Facultad de Medicina. Universidad Francisco de Vitoria, Carretera Pozuelo, km 1800, 28223, Majadahonda, Madrid, Madrid, 28223, Spain; Reumatología. Hospital Universitario la Paz-IdiPaz, Paseo de la Castellana, 261, 28046 Madrid, Madrid, 28046, Spain

**Author notes:** Corresponding author (A. Madrid-García). The authors declare there are no competing interests. First author (Alfredo Madrid-García). These authors contributed equally (Zulema Rosales-Rosado, Dalifer Freites-Nuñez, Inés Pérez-Sancristobal, Esperanza Pato-Cour, Chamaida Plasencia-Rodríguez, Luis Cabeza-Osorio).

**Keywords:** Artificial intelligence, Chatbot, ChatGPT, GPT-4, Transformer, Large language model, Education, Rheumatology, Natural language processing

## Abstract

The emergence of Large Language Models (LLM) with remarkable performance such as ChatGPT and GPT-4, has led to an unprecedented uptake in the population. One of their most promising and studied applications concerns education due to their ability to understand and generate human-like text, creating a multitude of opportunities for enhancing educational practices and outcomes. The objective of this study is two-fold: to assess the accuracy of ChatGPT/GPT-4 in answering rheumatology questions from the access exam to specialized medical training in Spain (MIR), and to evaluate the medical reasoning followed by these LLM to answer those questions. A dataset, RheumaMIR, of 145 rheumatology-related questions, extracted from the exams held between 2010 and 2023, was created for that purpose, used as a prompt for the LLM, and was publicly distributed. Six rheumatologists with clinical and teaching experience evaluated the clinical reasoning of the chatbots using a 5-point Likert scale and their degree of agreement was analyzed. The association between variables that could influence the models’ accuracy (i.e., year of the exam question, disease addressed, type of question and genre) was studied. ChatGPT demonstrated a high level of performance in both accuracy, 66.43%, and clinical reasoning, median (Q1-Q3), 4.5 (2.33-4.67). However, GPT-4 showed better performance with an accuracy score of 93.71% and a median clinical reasoning value of 4.67 (4.5-4.83). These findings suggest that LLM may serve as valuable tools in rheumatology education, aiding in exam preparation and supplementing traditional teaching methods.

**What is already known on this topic:** Large Language Models have demonstrated remarkable performance when presented with medical exam questions. However, no study has evaluated their clinical reasoning in the rheumatology field.

**What this study adds:** This is the first study to evaluate the accuracy and clinical reasoning of ChatGPT and GPT-4 when rheumatology questions from an official access exam to specialized medical training are used as prompts.

**How this study might affect research, practice or policy?:** This study highlights the usefulness of two Large Language Models, ChatGPT and GPT-4, in the training of medical students in the field of rheumatology.

**Highlights:**

- ChatGPT showed an accuracy of 66.43% in answering MIR questions, while GPT-4 exhibits a significantly higher proficiency with an accuracy of 93.71%.
- The median (Q1-Q3) value of the average score for the clinical reasoning of GPT-4 was 4.67 (4.5-4.83), while for ChatGPT was 4.5 (2.33-4.67).
