## Supplementary Excel File "MIR Competencies" for "Harnessing ChatGPT and GPT-4 for Evaluating the Rheumatology Questions of the Spanish Access Exam to Specialized Medical Training"

### Sheet: Hoja1
N	English
1	Preventive Medicine
2	Gastroenterology and General Surgery
3	Infectious Diseases and Microbiology
4	Cardiology and Cardiac Surgery
5	Pulmonology and Thoracic Surgery
6	Pediatrics
7	Neurology and Neurosurgery
8	Nephrology and Urology
9	Endocrinology and Endocrine Surgery
10	Gynecology and Obstetrics
11	Rheumatology
12	Hematology
13	Psychiatry
14	Orthopedics
15	Dermatology
16	Physiology
17	Otolaryngology
18	Ophthalmology
19	Pharmacology
20	Pathological Anatomy
21	Vascular Surgery
22	Immunology
23	Genetics
24	Palliative Care
25	Oncology
26	Clinical Management
27	Anesthesiology
28	Geriatrics
29	Legal Medicine
30	Bioethics
31	Plastic Surgery
32	Maxillofacial Surgery
33	Emergency Medicine
34	Biochemistry
